# Development of a comprehensive cardiovascular disease genetic risk assessment test

**DOI:** 10.1101/2024.05.06.24306379

**Authors:** Laura M. Amendola, Alison J. Coffey, Josh Lowry, James Avecilla, Alka Malhotra, Aditi Chawla, Stetson Thacker, Julie P. Taylor, Revathi Rajkumar, Carolyn M. Brown, Katie Golden-Grant, Rueben Hejja, Jennifer A. Lee, Phillip Medrano, Becky Milewski, Felipe Mullen, Andrew Walker, Adriana Huertez-Vasquez, Mauro Longoni, Denise L. Perry, Damon Hostin, Subramanian S. Ajay, Akanchha Kesari, Samuel P. Strom, Elliott Margulies, John Belmont, David E. Lanfear, Ryan J. Taft

## Abstract

**Background:** Despite monogenic and polygenic contributions to cardiovascular disease (CVD), genetic testing is not widely adopted, and current tests are limited by the breadth of surveyed conditions and interpretation burden.

**Methods:** We developed a comprehensive clinical genome CVD test with semi-automated interpretation. Monogenic conditions and risk alleles were selected based on the strength of disease association and evidence for increased disease risk, respectively. Non-CVD secondary findings genes, pharmacogenomic (PGx) variants and CVD polygenic risk scores (PRS) were assessed for inclusion. Test performance was modeled using 2,594 genomes from the 1000 Genomes Project, and further investigated in 20 previously tested individuals.

**Results:** The CVD genome test is composed of a panel of 215 CVD gene-disease pairs, 35 non-CVD secondary findings genes, 4 risk alleles or genotypes, 10 PGx genes and a PRS for coronary artery disease. Modeling of test performance using samples from the 1000 Genomes Project revealed ∼6% of individuals with a monogenic finding in a CVD-associated gene, 6% with a risk allele finding, ∼1% with a non-CVD secondary finding, and 93% with CVD-associated PGx variants. Assessment of blinded clinical samples showed complete concordance with prior testing. An average of 4 variants were reviewed per case, with interpretation and reporting time ranging from 9-96 min.

**Conclusions:** A genome sequencing based CVD genetic risk assessment can provide comprehensive genetic disease and genetic risk information to patients with CVD. The semi-automated and limited interpretation burden suggest that this testing approach could be scaled to support population-level initiatives.
