## Supplemental Table 2. for "Development of a comprehensive cardiovascular disease genetic risk assessment test"

### Sheet: All Gene-Disease Pairs
Gene	Disease	GDR Source
AARS2	Primary mitochondrial disease	Accepted Curation (ClinGen)
ABCA1	ABCA1-related dyslipidemia	New Curation (Expedited Approach)
ABCC6	Pseudoxanthoma elasticum	Accepted Curation (LMM)
ABCG5	Sitosterolemia	Accepted Curation (ClinGen)
ABCG8	Sitosterolemia	Accepted Curation (ClinGen)
ACTA1	Nemaline myopathy	Accepted Curation (ClinGen)
ACTA2	Familial thoracic aortic aneurysm and aortic dissection	Accepted Curation (ClinGen)
ACTC1	ACTC1-related cardiomyopathy	Accepted Curation (ClinGen)
ACTN2	Intrinsic cardiomyopathy	Updated Curation (Expedited Approach)
ACVRL1	Hereditary hemorrhagic telangiectasia	Accepted Curation (ClinGen)
AGL	Glycogen storage disease, type III	Accepted Curation (Myriad)
ALMS1	Alstrom syndrome	Accepted Curation (ClinGen)
ALPK3	Hypertrophic cardiomyopathy	Accepted Curation (ClinGen)
ANGPTL3	Familial hypobetalipoproteinemia	Updated Curation (Expedited Approach)
APOA1	Primary hypoalphalipoproteinemia	New Curation (Expedited Approach)
APOA1	Hereditary apolipoprotein A-I amyloidosis	Verified Curation
APOA5	Hyperlipoproteinemia type V	Updated Curation (Expedited Approach)
APOB	Familial hypercholesterolemia	Accepted Curation (ClinGen)
APOB	Familial hypobetalipoproteinemia	Accepted Curation (ClinGen)
APOC2	Familial apolipoprotein C-II deficiency	Verified Curation
APOC3	Apolipoprotein C-III deficiency	New Curation (Expedited Approach)
BAG3	Dilated cardiomyopathy	Accepted Curation (ClinGen)
BAG3	Myofibrillar myopathy	Accepted Curation (ClinGen)
BMPR2	Pulmonary arterial hypertension	Accepted Curation (ClinGen)
BRAF	BRAF-related rasopathy	Accepted Curation (ClinGen)
C1QBP	Primary mitochondrial disease	Verified Curation
CACNA1C	CACNA1C-related arrhythmia	Verified Curation
CALM1	CALM1-related arrhythmia	Accepted Curation (ClinGen)
CALM2	CALM2-related arrhythmia	Accepted Curation (ClinGen)
CALM3	CALM3-related arrhythmia	Accepted Curation (ClinGen)
CASQ2	Catecholaminergic polymorphic ventricular tachycardia	Accepted Curation (ClinGen)
CBL	CBL-related rasopathy	Accepted Curation (ClinGen)
CBS	Classic homocystinuria	Accepted Curation (ClinGen)
CETP	Hyperalphalipoproteinemia	Verified Curation
CNBP	Myotonic dystrophy 2	Established Association
COL1A1	COL1A1 Osteogenesis imperfecta	Accepted Curation (ClinGen)
COL1A2	Cardiac valvular Ehlers-Danlos syndrome	Updated Curation (Expedited Approach)
COL3A1	Vascular Ehlers-Danlos syndrome	Accepted Curation (ClinGen)
COL4A1	COL4A1-related disorders	Accepted Curation (ICSL)
COL5A1	Classic Ehlers-Danlos syndrome	Accepted Curation (ClinGen)
COL5A2	Classic Ehlers-Danlos syndrome	Accepted Curation (ClinGen)
COQ2	Primary mitochondrial disease	Updated Curation (Expedited Approach)
COQ8B	Primary mitochondrial disease	New Curation (Expedited Approach)
CREB3L3	Primary hypertriglyceridemia	Updated Curation (Expedited Approach)
CSRP3	Hypertrophic cardiomyopathy	Updated Curation (Expedited Approach)
CUL3	Pseudohypoaldosteronism type 2E	Verified Curation
CYP17A1	17-alpha-hydroxylase/17,20-lyase deficiency	New Curation (Expedited Approach)
CYP27A1	Cerebrotendinous xanthomatosis	Accepted Curation (Myriad)
DES	Desminopathy	Accepted Curation (ClinGen)
DMD	Dystrophinopathies	Accepted Curation (Myriad)
DMPK	Myotonic dystrophy 1	Established Association
DOLK	Dolichol kinase deficiency	Updated Curation (Expedited Approach)
DSC2	Arrhythmogenic right ventricular cardiomyopathy	Accepted Curation (ClinGen)
DSG2	DSG2-related cardiomyopathy	Accepted Curation (ClinGen)
DSP	DSP-related cardiomyopathy	Accepted Curation (ClinGen)
EIF2AK4	Pulmonary venoocclusive disease	New Curation (Expedited Approach)
ELN	ELN-related arteriopathy	Verified Curation
EMD	Emery-Dreifuss muscular dystrophy	Updated Curation (Expedited Approach)
ENG	Hereditary hemorrhagic telangiectasia	Accepted Curation (ClinGen)
FBN1	Familial thoracic aortic aneurysm and aortic dissection	Accepted Curation (ClinGen)
FBN2	Congenital contractural arachnodactyly	Accepted Curation (ICSL)
FGA	Congenital fibrinogen deficiency	Accepted Curation (ClinGen)
FGA	Familial amyloidosis	Updated Curation (Expedited Approach)
FGB	Congenital fibrinogen deficiency	Accepted Curation (ClinGen)
FGG	Congenital fibrinogen deficiency	Accepted Curation (ClinGen)
FHL1	X-linked myopathy with postural muscle atrophy	Accepted Curation (ICSL)
FHOD3	Hypertrophic cardiomyopathy	Updated Curation (Expedited Approach)
FKBP14	Kyphoscoliotic Ehlers-Danlos syndrome	Updated Curation (Expedited Approach)
FKRP	Muscular dystrophy-dystroglycanopathy	Accepted Curation (BaySeq)
FKTN	Muscular dystrophy-dystroglycanopathy	Accepted Curation (ClinGen)
FLAD1	Primary Mitochondrial Disease	Updated Curation (Expedited Approach)
FLNA	Periventricular nodular heterotopia	Accepted Curation (ClinGen)
FLNC	Dilated cardiomyopathy	Accepted Curation (ClinGen)
FLNC	Myofibrillar myopathy	Accepted Curation (ClinGen)
FXN	Friedreich ataxia	Accepted Curation (ClinGen)
GAA	Glycogen storage disease II	Accepted Curation (ClinGen)
GDF2	Pulmonary arterial hypertension	Accepted Curation (ClinGen)
GJA5	Familial atrial fibrillation	Updated Curation (Expedited Approach)
GLA	Fabry disease	Accepted Curation (ClinGen)
GPIHBP1	Hyperlipoproteinemia, type 1D	Verified Curation
GSN	Finnish type amyloidosis	Updated Curation (Expedited Approach)
HCF2	Thrombophilia due to heparin cofactor II deficiency	Accepted Curation (ClinGen)
HCN4	Sick sinus syndrome	Updated Curation (Expedited Approach)
HRAS	HRAS-related rasopathy	Accepted Curation (ClinGen)
HSD11B2	Apparent mineralocorticoid excess	Verified Curation
JPH2	JPH2-related cardiomyopathy	Updated Curation (Expedited Approach)
JUP	Naxos disease	Accepted Curation (ClinGen)
KCNA5	Familial hyperaldosteronism type III	Verified Curation
KCNH2	Long QT syndrome	Accepted Curation (ClinGen)
KCNH2	Short QT syndrome	Accepted Curation (ClinGen)
KCNJ2	Andersen-Tawil syndrome	Updated Curation (Expedited Approach)
KCNJ5	Pulmonary arterial hypertension	Updated Curation (Expedited Approach)
KCNK3	Pulmonary arterial hypertension	Accepted Curation (ClinGen)
KCNQ1	Atrial fibrillation	Updated Curation (Expedited Approach)
KCNQ1	Jervell and Lange-Nielsen syndrome	Accepted Curation (ClinGen)
KCNQ1	Short QT syndrome	Accepted Curation (ClinGen)
KCNQ1	Long QT syndrome	Accepted Curation (ClinGen)
KDR	Pulmonary arterial hypertension	Accepted Curation (ClinGen)
KLHL24	Epidermolysis bullosa simplex with dilated cardiomyopathy	New Curation (Expedited Approach)
KLHL24	Hypertrophic cardiomyopathy	New Curation (Expedited Approach)
KLHL3	Pseudohypoaldosteronism, type IID	Verified Curation
KRAS	KRAS-related rasopathy	Accepted Curation (ClinGen)
LAMA2	LAMA2-related muscular dystrophy	Accepted Curation (ClinGen)
LAMP2	Danon disease	Accepted Curation (ClinGen)
LCAT	LCAT deficiency	New Curation (Expedited Approach)
LDB3	LDB3-related cardiomyopathy	Updated Curation (Expedited Approach)
LDLR	Familial hypercholesterolemia	Accepted Curation (ClinGen)
LDLRAP1	Familial hypercholesterolemia	Updated Curation (Expedited Approach)
LIPA	Lysosomal acid lipase deficiency	Accepted Curation (Myriad)
LIPC	Hepatic lipase deficiency	Accepted Curation (LMM)
LMF1	Combined lipase deficiency	Verified Curation
LMNA	LMNA-related cardiomyopathy	Accepted Curation (ClinGen)
LMNA	Emery-Dreifuss muscular dystrophy	Updated Curation (Expedited Approach)
LOX	Familial thoracic aortic aneurysm and aortic dissection	Accepted Curation (ClinGen)
LPL	Familial lipoprotein lipase deficiency	Accepted Curation (LMM)
LZTR1	Autosomal dominant LZTR1-related rasopathy	Accepted Curation (ClinGen)
LZTR1	Autosomal recessive LZTR1-related rasopathy	Accepted Curation (ClinGen)
MAP2K1	MAP2K1-related rasopathy	Accepted Curation (ClinGen)
MAP2K2	MAP2K2-related rasopathy	Accepted Curation (ClinGen)
MED12	MED12-related disorders	Accepted Curation (ClinGen)
MFAP5	Familial thoracic aortic aneurysm and aortic dissection	Updated Curation (Expedited Approach)
MGME1	Primary mitochondrial disease	Updated Curation (Expedited Approach)
MT-ATP6	Primary mitochondrial disease	Accepted Curation (ClinGen)
MT-CO1	Primary mitochondrial disease	Updated Curation (Expedited Approach)
MT-CO2	Primary mitochondrial disease	Updated Curation (Expedited Approach)
MT-CYB	Primary mitochondrial disease	New Curation (Expedited Approach)
MTFMT	Primary mitochondrial disease	Accepted Curation (ClinGen)
MTHFR	Homocystinuria due to MTHFR deficiency	Accepted Curation (ClinGen)
MTTP	Abetalipoproteinemia	Verified Curation
MT-ND1	Primary mitochondrial disease	Accepted Curation (ClinGen)
MT-ND4	Primary mitochondrial disease	Accepted Curation (ClinGen)
MT-ND5	Primary mitochondrial disease	Accepted Curation (ClinGen)
MT-TH	Primary mitochondrial disease	New Curation (Expedited Approach)
MT-TI	Primary mitochondrial disease	Updated Curation (Expedited Approach)
MT-TL1	Primary mitochondrial disease	Updated Curation (Expedited Approach)
MT-TV	Primary mitochondrial disease	Updated Curation (Expedited Approach)
MT-TW	Primary mitochondrial disease	Updated Curation (Expedited Approach)
MYBPC3	Hypertrophic cardiomyopathy	Accepted Curation (ClinGen)
MYH11	Familial thoracic aortic aneurysm and aortic dissection	Accepted Curation (ClinGen)
MYH6	MYH6-related cardiomyopathy	Accepted Curation (ClinGen)
MYH7	Hypertrophic cardiomyopathy	Accepted Curation (ClinGen)
MYH7	Dilated cardiomyopathy	Accepted Curation (ClinGen)
MYL2	Hypertrophic cardiomyopathy	Accepted Curation (ClinGen)
MYL3	Hypertrophic cardiomyopathy	Accepted Curation (ClinGen)
MYL4	Familial atrial fibrillation	New Curation (Expedited Approach)
MYLK	Familial thoracic aortic aneurysm and aortic dissection	Accepted Curation (ClinGen)
MYOT	Myofibrillar myopathy	New Curation (Expedited Approach)
MYPN	MYPN-related myopathy	Accepted Curation (ClinGen)
MYPN	MYPN-related cardiomyopathy	Updated Curation (Expedited Approach)
NEXN	NEXN-related cardiomyopathy	Updated Curation (Expedited Approach)
NF1	NF1-related rasopathy	Verified Curation
NOTCH1	Familial thoracic aortic aneurysm and aortic dissection	Updated Curation (Expedited Approach)
NR3C1	Glucocorticoid resistance	Accepted Curation (LMM)
NRAS	NRAS-related rasopathy	Accepted Curation (ClinGen)
PCSK9	Familial hypercholesterolemia	Accepted Curation (ClinGen)
PDE3A	Brachydactyly-arterial hypertension syndrome	Updated Curation (Expedited Approach)
PKP2	Arrhythmogenic right ventricular cardiomyopathy	Accepted Curation (ClinGen)
PLN	Intrinsic cardiomyopathy	Accepted Curation (ClinGen)
PLOD1	Ehlers-Danlos syndrome, kyphoscoliotic type 1	Verified Curation
PNPLA2	Neutral lipid storage disease with myopathy	Verified Curation
PPARG	PPARG-related familial partial lipodystrophy	Updated Curation (Expedited Approach)
PPP1CB	PPP1CB-related rasopathy	Accepted Curation (ClinGen)
PRKAG2	PRKAG2-related cardiovascular disease	Updated Curation (Expedited Approach)
PRKAR1A	Carney complex, type 1	Accepted Curation (ClinGen)
PRKG1	Familial thoracic aortic aneurysm and aortic dissection	Accepted Curation (ClinGen)
PROC	Hereditary thrombophilia due to congenital protein C deficiency	Accepted Curation (ClinGen)
PROS1	Hereditary thrombophilia due to congenital protein S deficiency	Accepted Curation (ClinGen)
PTPN11	PTPN11-related rasopathy	Accepted Curation (ClinGen)
RAF1	RAF1-related rasopathy	Accepted Curation (ClinGen)
RBM20	Dilated cardiomyopathy	Accepted Curation (ClinGen)
RIT1	RIT1-related rasopathy	Accepted Curation (ClinGen)
RRAS2	RRAS2-related rasopathy	Accepted Curation (ClinGen)
RYR2	RYR2-related cardiovascular disease	Accepted Curation (ClinGen)
SAR1B	Chylomicron retention disease	Updated Curation (Expedited Approach)
SCN5A	SCN5A-related cardiovascular disease	Accepted Curation (ClinGen)
SCNN1B	Liddle syndrome	New Curation (Expedited Approach)
SCNN1G	Liddle syndrome	Accepted Curation (LMM)
SDHA	Primary mitochondrial disease	New Curation (Expedited Approach)
SERPINC1	Antithrombin III deficiency	Accepted Curation (ClinGen)
SGCD	Limb-girdle muscular dystrophy, type 2F	Accepted Curation (ClinGen)
SHOC2	SHOC2-related rasopathy	Accepted Curation (ClinGen)
SKI	Shprintzen-Goldberg syndrome	Accepted Curation (ClinGen)
SLC22A5	Systemic primary carnitine deficiency	Accepted Curation (ClinGen)
SLC25A4	Primary mitochondrial disease	Accepted Curation (ClinGen)
SLC2A10	Arterial tortuosity syndrome	Verified Curation
SMAD2	SMAD2-related arteriopathy	Updated Curation (Expedited Approach)
SMAD3	Loeys Dietz syndrome	Accepted Curation (ClinGen)
SMAD4	Juvenile polyposis/Hereditary hemorrhagic telangiectasia	Accepted Curation (ClinGen)
SMAD9	Pulmonary arterial hypertension	Accepted Curation (ClinGen)
SOS1	SOS1-related rasopathy	Accepted Curation (ClinGen)
SOS2	SOS2-related rasopathy	Accepted Curation (ClinGen)
SURF1	Primary mitochondrial disease	Accepted Curation (ClinGen)
TAFAZZIN	Barth syndrome	Accepted Curation (ClinGen)
TBX4	Pulmonary arterial hypertension	Accepted Curation (ClinGen)
TBX5	Holt-Oram syndrome	Accepted Curation (ClinGen)
TECRL	Catecholaminergic polymorphic ventricular tachycardia	Accepted Curation (ClinGen)
TGFB2	Familial thoracic aortic aneurysm and aortic dissection	Accepted Curation (ClinGen)
TGFB3	Loeys Dietz syndrome	Updated Curation (Expedited Approach)
TGFBR1	Loeys Dietz syndrome	Accepted Curation (ClinGen)
TGFBR2	Loeys Dietz syndrome	Accepted Curation (ClinGen)
TMEM43	Arrhythmogenic right ventricular cardiomyopathy	Accepted Curation (ClinGen)
TNNC1	TNNC1-related cardiomyopathy	Accepted Curation (ClinGen)
TNNI3	TNNI3-related cardiomyopathy	Accepted Curation (ClinGen)
TNNI3K	Cardiac conduction disease	Updated Curation (Expedited Approach)
TNNT2	TNNT2-related cardiomyopathy	Accepted Curation (ClinGen)
TOR1AIP1	Limb-girdle muscular dystrophy type, 2Y	Updated Curation (Expedited Approach)
TPM1	TPM1-related cardiomyopathy	Accepted Curation (ClinGen)
TRDN	TRDN-related arrythmia	Accepted Curation (ClinGen)
TRPM4	Progressive familial heart block, type IB	Updated Curation (Expedited Approach)
TSFM	Primary mitochondrial disease	Updated Curation (Expedited Approach)
TTN	Dilated cardiomyopathy	Accepted Curation (ClinGen)
TTR	Hereditary ATTR amyloidosis	Accepted Curation (ClinGen)
VCL	dilated cardiomyopathy	Verified Curation
WNK1	Pseudohypoaldosteronism, type IIC	New Curation (Expedited Approach)
YARS2	Primary mitochondrial disease	Updated Curation (Expedited Approach)

### Sheet: Evidence for Curations
Gene	Disease	Genetic Evidence Points	Experimental Evidence Points	Total Points	PMIDs
ABCA1	ABCA1-related dyslipidemia	12	3.5	15.5	10431236, 10431237, 10431238, 11476965, 22959828, 33141631, 10980140, 10760292
ACTN2	Intrinsic cardiomyopathy	7.1	5.5	12.6	20474083, 34802252, 17097056, 20022194, 25224718, 25173926, 31680489, 30630173, 33859969, 24860983, 19943616, 1339456, 22767232
ANGPTL3	Familial hypobetalipoproteinemia	12	5	17	20942659, 22155345, 22659251, 22062970, 12909640, 10644446, 11788823
APOA1	Primary hypoalphalipoproteinemia	12	2.5	14.5	20213545, 9186920, 1898657, 7981179, 8282791, 11792730, 21122686, 23415437, 24950002, 17991756, 20884842, 9514407
APOA5	Hyperlipoproteinemia type V	12	2	14	16200213, 18324930, 23151256, 3161905, 15591215, 11588264
APOC3	Apolipoprotein C-III deficiency	12	2.5	14.5	2022742, 19074352, 24941081, 25225788, 28406212, 28825717, 8089130, 28825717, 29547399
COL1A2	Cardiac valvular Ehlers-Danlos syndrome	12	2.1	14.1	15077201, 16816023, 30821104, 30082390, 23715323, 21421911, 28281531
COQ2	Primary mitochondrial disease	11.6	3.5	15.1	16400613, 17855635, 24758206, 17332895, 25564041, 23631824, 29637272, 27493029, 26922674, 21703546, 20495179
COQ8B	Primary mitochondrial disease	12	5.5	17.5	24270420, 32381600
CREB3L3	Primary hypertriglyceridemia	10.5	3.5	14	26427795, 21666694, 31293620, 27291420, 32580631
CSRP3	Hypertrophic cardiomyopathy	12	4.5	16.5	16352453, 30012424, 31919335, 28790153, 12642359, 18505755, 33035702, 24934443, 9039266, 18083727, 31406109
CYP17A1	17-alpha-hydroxylase/17,20-lyase deficiency	12	3	15	2843762, 2493025, 1714904, 2335573, 8550762, 12466376, 15811924, 21966534, 26862015, 32472014
DOLK	Dolichol kinase deficiency	10.2	1.5	11.7	22242004, 23890587, 28816422, 17273964, 32250540, 24144945, 30653653
EIF2AK4	Pulmonary venoocclusive disease	12	1	13	24292273, 26982722
EMD	Emery-Dreifuss muscular dystrophy	12	3	15	7894480, 3417305, 8589715, 8595407, 32908726, 31430335, 9107678, 17567779, 16403804, 16507906
FGA	Familial amyloidosis	12	1	13	8113408, 9389696, 16221199, 19109585, 19073821, 8097946, 29142973, 29089309
FHOD3	Hypertrophic cardiomyopathy	12	3.5	15.5	30442288, 31742804, 30898215, 32335906, 33586461, 21149568, 26848968, 19706596
FKBP14	Kyphoscoliotic Ehlers-Danlos syndrome	12	3	15	30561154, 24773188, 27149304, 28617417, 30561154, 24773188, 27149304, 28617417,31949249, 22265013, 9461216
FLAD1	PMD	12	2.5	14.5	25058219, 27259049, 30982706, 31392824, 30427553, 30311138, 16643857, 20060505, 22306247
GJA5	Familial atrial fibrillation	11.3	3	14.3	16790700, 12522116, 20818502, 20650941, 23292621, 24626989, 15297374, 16814413, 21076161, 23040431, 29351227, 24060583, 22158756 21076161
GSN	Finnish type amyloidosis	11.7	1	12.7	1338910, 30093168, 22938848, 28139293, 24601799, 33499149
HCN4	Sick sinus syndrome	12	1	13	27173043, 12750403, 31731876, 33185997, 15123648, 20662977, 16407510, 24607718, 23178648, 28104484, 14657344
JPH2	JPH2-related cardiomyopathy	12	6	18	31227780, 30384889, 34036930, 30847666, 32380161, 32879264, 27471098, 29540472, 32880476, 32870709, 23973696, 17509612, 29121657, 10949023, 15541368, 21216834, 23715556, 21339484, 23860812, 22389502
KCNJ2	Andersen-Tawil syndrome	12	2	14	11371347, 12163457, 16217063, 7696590, 32931337
KCNJ5	Familial hyperaldosteronism type III	9	3.5	12.5	21311022, 22308486, 22203740, 24819081, 22628607, 24037882, 24037882, 25322277, 28447626, 24420545, 27403928, 30569443, 32561571, 22315453, 27403928, 21311022, 20086079, 14525972
KCNQ1	atrial fibrillation	10.5	3	13.5	16109388, 12522251, 19632626, 23350853, 20850564, 24096004, 23851063, 8900282, 33322401; 8900282; 34750360; 25613900
KLHL24	Hypertrophic cardiomyopathy	8	4	12	30715372, 32870709, 34292882
KLHL24	Epidermolysis bullosa simplex with dilated cardiomyopathy	12	2.5	14.5	27798626, 27889062, 30120936, 29779254, 34292882, 31649980, 28111128
LCAT	LCAT deficiency	12	4.5	16.5	15150357, 15994445, 19515369, 9188474, 9054454, 9054454
LDB3	LDB3-related cardiomyopathy	9.9	5	14.9	25163546, 14662268, 17097065, 31918855, 14660611, 16427346, 24730657, 28798025
LDLRAP1	Familial hypercholesterolemia	12	3	15	11326085, 11897284, 15599766, 34629743, 33938231, 21444685, 15472122
MGME1	Primary mitochondrial disease	9.7	3.5	13.2	23313956, 28711739, 28097321, 29572490
MT-CO1	Primary mitochondrial disease	10.25	4	14.25	10441567, 10980727, 18977334, 30743023, 22832341, 24956508, 30030519, 18276892
MT-CO2	Primary mitochondrial disease	12	3	15	10205264, 10486321, 11471180, 11558799, 18245391, 23616164, 28521807, 33171185, 25613900
MT-CYB	Primary mitochondrial disease	12	2	14	8910895, 11047755, 12686403, 11464242, 10502593, 11601507, 9894887, 9894887, 24863938, 33340416,
MT-TH	Primary mitochondrial disease	8.1	4	12.1	12682337, 14967777, 15111688, 21704194, 21931169, 23696415, 35092007, 24920829, 21704194, 33340416
MT-TI	Primary mitochondrial disease	14.3	2.5	16.8	21982779 , 23395828, 15121771, 27977873
MT-TL1	Primary mitochondrial disease	12	6	18	9323566, 23360351, 10799437, 32445240, 27977873, 25192935, 2014, 732728
MT-TV	Primary mitochondrial disease	12	4	16	9270602, 11799391, 15465092, 23063709, 24691472, 27977873
MT-TW	Primary mitochondrial disease	12	4	16	7695240, 9266739, 9673981, 12776230, 15054399, 18337306, 19809478, 26524491, 23841600, 30937556, 33340416
MYL4	Familial atrial fibrillation	6.5	5.5	12	25807286, 2774280, 27066836, 29080865, 31735076, 6238724
MYOT	Myofibrillar myopathy	12.3	0	12.3	10958653, 3275904, 15111675, 16793270, 19458539, 19590214, 25208129, 21676617, 16684602, 32403337
MYPN	MYPN-related cardiomyopathy	12	4.5	16.5	18006477; 22286171; 22892539; 25163546; 11309420; 25541130; 34558411
NEXN	NEXN-related cardiomyopathy	12	5	17	27532257, 28416588, 29540472, 19881492, 25163546, 1988149, 12053183, 26659360
NOTCH1	Familial thoracic aortic aneurysm and aortic dissection	10.2	5	15.2	12244553, 16025100, 26876948, 29743679, 29093270
PDE3A	Brachydactyly-arterial hypertension syndrome	8.2	4	12.2	25961942, 27053290, 27633875, 30209282, 32631253, 31589936, 31549136, 32524868, 7706458, 12920188, 32524868
PPARG	PPARG-related familial partial lipodystrophy	12	6	18	10622252, 12663460, 12453919, 11788685, 16412238, 17011503, 16965332, 17766367, 17299075, 23393388, 26756202, 28641778, 21479595, 31863320, 34168618, 30878493
PRKAG2	PRKAG2-related cardiovascular disease	8.3	4.5	12.8	11407343, 11827995,7657794, 28690312, 11748095, 32233023, 16716659, 23741347, 23778007, 8621499, 28917552, 25092788, 12782567
SAR1B	Chylomicron retention disease	12	2.5	14.5	12692552, 17945526, 21235735, 33964306
SCNN1B	Liddle syndrome	12	1	13	7954808, 8524790, 9100575, 9350583, 9626162, 8601645, 15483078, 29534496, 28915228, 34223773, 9576123, 29144530, 8107805, 11244092
SDHA	Primary mitochondrial disease	12	1.5	13.5	20551992, 24781757, 7550341, 24781757, 16798039, 1074656, 22972948, 19465911, 1511876, 9730279
SMAD2	SMAD2-related arteriopathy	11.3	4.5	15.8	30157302, 29967133, 31915033, 28283438, 26247899, 29392890, 29907982, 18548003, 8980228, 11779503, 19224541, 12432092, 12842913
TGFB3	Loeys Dietz syndrome	12	0.5	12.5	25835445, 29392890, 33726816, 31915033, 23824657, 24798638, 16820603
TNNI3K	Cardiac conduction disease	7.5	5.25	12.75	24925317, 25791106, 29355681, 30010057, 32529721, 34440456, 12721663, 23472207, 23236294
TOR1AIP1	Limb-girdle muscular dystrophy type, 2Y	12	2.5	14.5	24856141, 27342937, 31299614, 32873274, 33405017, 33215087, 17798115, 33215087, 32204310
TRPM4	Progressive familial heart block, type IB	8	4	12	19726882, 20562447, 33959666, 26820365, 21887725, 29568272, 27207958, 33031824, 17188667, 23416167
TSFM	Primary mitochondrial disease	12	3	15	25037205, 27677415, 30297209, 25613900, 17033963, 27977873
WNK1	Pseudohypoaldosteronism, type IIC	6.7	5.5	12.2	11498583, 32790646, 22080857, 23940364
YARS2	Primary mitochondrial disease	12.5	4	16.5	20598279, 24344687, 22504945, 24430573, 25638461, 28395030, 33926074, 33610547
